# CarD-T: Interpreting Carcinomic Lexicon via Transformers

**DOI:** 10.1101/2024.08.13.24311948

**Authors:** Jamey O’Neill, Gudur Ashrith Reddy, Nermeeta Dhillon, Osika Tripathi, Ludmil Alexandrov, Parag Katira

## Abstract

The identification and classification of carcinogens is critical in cancer epidemiology, necessitating updated methodologies to manage the burgeoning biomedical literature. Current systems, like those run by the International Agency for Research on Cancer (IARC) and the National Toxicology Program (NTP), face challenges due to manual vetting and disparities in carcinogen classification spurred by the volume of emerging data. To address these issues, we introduced the Carcinogen Detection via Transformers (CarD-T) framework, a text analytics approach that combines transformer-based machine learning with probabilistic statistical analysis to efficiently nominate carcinogens from scientific texts. CarD-T uses Named Entity Recognition (NER) trained on PubMed abstracts featuring known carcinogens from IARC groups and includes a context classifier to enhance accuracy and manage computational demands. Using this method, journal publication data indexed with carcinogenicity & carcinogenesis Medical Subject Headings (MeSH) terms from the last 25 years was analyzed, identifying potential carcinogens. Training CarD-T on 60% of established carcinogens (Group 1 and 2A carcinogens, IARC designation), CarD-T correctly to identifies all of the remaining Group 1 and 2A designated carcinogens from the analyzed text. In addition, CarD-T nominates roughly 1500 more entities as potential carcinogens that have at least two publications citing evidence of carcinogenicity. Comparative assessment of CarD-T against GPT-4 model reveals a high recall (0.857 vs 0.705) and F1 score (0.875 vs 0.792), and comparable precision (0.894 vs 0.903). Additionally, CarD-T highlights 554 entities that show disputing evidence for carcinogenicity. These are further analyzed using Bayesian temporal Probabilistic Carcinogenic Denomination (PCarD) to provide probabilistic evaluations of their carcinogenic status based on evolving evidence. Our findings underscore that the CarD-T framework is not only robust and effective in identifying and nominating potential carcinogens within vast biomedical literature but also efficient on consumer GPUs. This integration of advanced NLP capabilities with vital epidemiological analysis significantly enhances the agility of public health responses to carcinogen identification, thereby setting a new benchmark for automated, scalable toxicological investigations.
