## Supplementary Data 1 for "CarD-T: Interpreting Carcinomic Lexicon via Transformers"

### Sheet: Supplemental_Table_3
Carcinogen	OSHA	EPA	IARC	ECHA	NTP
1,1,1-Trichloroethane	0	0	1	0	0
1,2-Dichloropropane	1	0	1	0	0
1,2-Dimethylhydrazine	0	1	1	0	0
1,2-Dibromo-3-chloropropane	1	1	0	0	1
1,4-Dichlorobenzene	1	1	0	0	1
1,4-Dioxane	1	1	0	0	1
1-Amino-2-methylanthraquinone	1	1	0	0	1
3,3'-Dichlorobenzidine	1	1	0	0	1
1,3-Butadiene	1	1	1	1	1
1-Amino-2,4-dibromoanthraquinone	1	0	0	0	1
1-Methyl-2-pyrrolidone	0	0	0	1	0
2,2-Bis(bromomethyl)-1,3-propanediol	1	0	0	0	1
2,3,4,7,8-Pentachlorodibenzofuran	1	0	1	0	0
2,3,7,8-Tetrachlorodibenzo-para-dioxin	0	1	1	0	1
2-Ethoxy ethanol	0	0	0	1	0
2-Ethoxyethyl acetate	0	0	0	1	0
2-Mercaptobenzothiazole	1	0	1	0	0
2-Methoxyethanol	0	0	0	1	0
2-Methyoxyethyl acetate	0	0	0	1	0
2-Naphthylamine	0	1	1	0	1
2-Nitropropane	0	0	0	1	1
3,3'-Dichlorobenzidine dihydrochloride	1	0	0	0	1
3,3'-Dichlorobenzidine sulfate	1	0	0	0	0
3,3'-Dimethoxybenzidine dihydrochloride	1	0	0	0	0
3,3'-Dimethoxybenzidine monohydrochloride	1	0	0	0	0
3,3'-Dimethylbenzidine dihydrochloride	1	0	0	0	0
3,3'-Dimethylbenzidine dihydrofluoride	1	0	0	0	0
3,3′,4,4′-Tetrachloroazobenzene	0	0	1	0	0
3,4,5,3′,4′-Pentachlorobiphenyl (PCB-126)	0	0	1	0	0
4,4'-Diaminodiphenyl ether	0	1	0	0	0
4,4'-Methylene-bis(2-chloroaniline)	1	1	1	1	1
4,4'-Methylenedianiline	1	1	1	1	1
4,4′-Isopropylidenediphenol (Bisphenol A)	0	0	0	1	0
4-Aminobiphenyl	1	1	1	0	1
Acetaldehyde	1	1	1	0	1
Acheson process, occupational exposure associated with	0	0	1	0	0
Acid mists, strong inorganic	0	0	1	0	1
Acrolein	1	0	1	0	0
Acrylamide	1	1	1	1	1
Acrylonitrile	1	1	1	1	1
Adriamycin	0	0	1	0	1
Aflatoxins	0	1	1	0	1
Alcoholic beverage consumption	0	0	1	0	1
Aldrin	0	1	0	0	0
Aluminium production	0	0	1	0	0
Ammonium arsenate	0	1	0	0	0
Ammonium chromate	0	1	0	0	0
Ammonium dichromate	0	1	0	0	0
Androgenic (anabolic) steroids	0	0	1	0	0
Aniline	1	1	1	0	0
Aniline hydrochloride	0	0	1	0	0
Antimony trioxide	0	0	0	0	1
Aramite	0	1	0	0	0
Areca nut	0	0	1	0	0
Aristolochic acids	0	0	1	0	1
Arsenic and inorganic arsenic compounds	1	1	1	1	1
Asbestos	1	1	1	0	1
Azacitidine	0	0	1	0	1
Azathioprine	0	0	1	0	1
Basic Red 9 Monohydrochloride	0	0	0	0	1
Benzene	1	1	1	1	1
Benzidine	1	1	1	0	1
Benzo[a]pyrene	0	1	1	0	1
Beryllium and beryllium compounds	1	1	1	1	1
Bis(chloromethyl) ether	1	1	1	0	1
Bromodichloromethane	0	0	0	0	1
1-Bromopropane	1	0	0	0	1
Butylated hydroxyanisole	0	0	0	0	1
Cadmium and cadmium compounds	1	1	1	1	1
Captafol	0	0	1	0	1
Carbon tetrachloride	1	1	0	0	1
Ceramic fibers (respirable size)	0	0	0	0	1
Chlorambucil	0	0	1	0	1
Chloramphenicol	0	0	1	0	1
Chlordane	0	1	0	0	0
Chlordecone	0	1	0	0	1
Chlorendic acid	1	0	0	0	1
Chlorinated paraffins (C12, 60% chlorine)	0	0	1	0	1
Chloroform	1	1	0	0	1
Chloromethyl methyl ether	1	1	1	0	1
Chloroprene	1	1	0	0	1
Chromium (VI) compounds	1	1	1	1	1
Cobalt and cobalt compounds	1	0	0	0	1
Cobalt–tungsten carbide: powders and hard metals	0	0	1	0	1
Coke oven emissions	0	0	0	0	1
Coal tars and coal-tar pitches	1	1	1	0	1
Creosotes	0	0	1	0	0
Cumene	1	0	0	0	1
Cupferron	1	1	0	0	1
Cyclophosphamide	0	0	1	0	1
Cyclosporin A	0	0	1	0	1
Dacarbazine	0	0	0	0	1
Danthron (1,8-Dihydroxyanthraquinone)	0	0	0	0	1
2,4-Diaminoanisole sulfate	1	0	0	0	1
2,4-Diaminotoluene	1	1	0	0	1
Diazoaminobenzene	0	0	0	0	1
Dibromoacetic acid	0	0	0	0	1
1,2-Dibromoethane	0	0	0	0	1
2,3-Dibromo-1-propanol	0	0	0	0	1
Dichloroacetic acid	0	0	0	0	1
3,3'-Dichlorobenzidine	1	1	0	0	1
Dichlorodiphenyltrichloroethane (DDT)	0	1	1	0	1
1,2-Dichloroethane; Ethylene dichloride	0	0	0	1	1
Methylene chloride; Dichloromethane	1	1	1	1	1
1,3-Dichloropropene (technical grade)	1	1	0	0	1
Diepoxybutane	0	0	0	0	1
Diesel exhaust particulates	0	0	1	1	1
Diethyl sulfate	1	1	1	0	1
Diethylstilbestrol	0	1	1	0	1
Diglycidyl resorcinol ether	1	0	0	0	1
3,3'-Dimethoxybenzidine	0	0	0	0	1
4-Dimethylaminoazobenzene	1	1	0	0	1
3,3'-Dimethylbenzidine	1	1	0	0	1
Dimethylcarbamoyl chloride	1	1	1	0	1
1,1-Dimethylhydrazine	1	1	0	0	1
Dimethyl sulfate	1	1	1	0	1
Dimethylvinyl chloride	0	0	0	0	1
1,6-Dinitropyrene	0	0	0	0	1
1,8-Dinitropyrene	0	0	0	0	1
Disperse Blue 1	0	0	0	0	1
Epichlorohydrin	1	1	1	1	1
Erionite	0	0	1	0	1
Estrogens, steroidal	0	0	0	0	1
Ethylene oxide	1	1	1	1	1
Ethylene thiourea	1	1	0	0	1
Ethyl methanesulfonate	0	0	0	0	1
Formaldehyde	1	1	1	1	1
Furan	1	1	0	0	1
Glass wool fibers (inhalable)	0	0	0	0	1
Glycidol	1	1	1	0	1
Hexachlorobenzene	1	1	0	0	1
Hexachloroethane	1	1	0	0	1
Hexamethylphosphoramide	1	1	0	0	1
Hydrazine and hydrazine sulfate	1	1	1	1	1
Hydrazobenzene	0	0	0	0	1
Indeno[1,2,3-cd]pyrene	0	0	0	0	1
Iron dextran complex	0	0	0	0	1
Isoprene	1	1	0	0	1
Kaposi sarcoma–associated herpesvirus	0	0	1	0	1
Lead and lead compounds	1	1	1	1	1
Lindane	1	1	1	0	1
Melphalan	0	1	1	0	1
Merkel cell polyomavirus	0	0	1	0	1
Methoxsalen with ultraviolet A therapy	0	0	1	0	1
2-Methylaziridine	0	0	0	0	1
Methyleugenol	1	0	0	0	1
4,4′-Methylenebis(2-chloroaniline)	1	1	1	1	1
4,4′-Methylenebis(N,N-dimethyl)benzenamine	1	1	0	0	1
Methyl methanesulfonate	0	0	1	0	1
Metronidazole	0	0	0	0	1
Michler's ketone	1	1	0	0	1
Mineral oils: untreated and mildly treated	0	0	1	0	1
Mirex	0	1	0	0	1
Naphthalene	1	1	0	0	1
Nickel compounds	1	1	1	1	1
Nickel, metallic	0	0	0	0	1
Nitrilotriacetic acid	1	1	0	0	1
o-Nitroanisole	1	0	0	0	1
Nitrobenzene	1	1	0	1	1
6-Nitrochrysene	0	0	1	0	1
Nitrofen	1	1	0	0	1
Nitrogen mustard hydrochloride	1	0	1	0	1
Nitromethane	1	1	0	0	1
2-Nitropropane	0	0	0	1	1
1-Nitropyrene	0	0	0	0	1
4-Nitropyrene	0	0	0	0	1
N-Nitrosodi-n-butylamine	1	1	0	0	1
N-Nitrosodiethanolamine	0	0	0	0	1
N-Nitrosodiethylamine	1	1	1	0	1
N-Nitrosodimethylamine	1	1	1	0	1
N-Nitrosodi-n-propylamine	1	1	0	0	1
N-Nitroso-N-ethylurea	0	0	1	0	1
4-(N-Nitrosomethylamino)-1-(3-pyridyl)-1-butanone	0	0	1	0	1
N-Nitroso-N-methylurea; N-Methyl-N-nitrosourea	0	0	1	0	1
N-Nitrosomethylvinylamine	1	1	0	0	1
N-Nitrosomorpholine	1	1	0	0	1
N-Nitrosonornicotine	0	0	1	0	1
N-Nitrosopiperidine	1	1	0	0	1
N-Nitrosopyrrolidine	0	0	0	0	1
N-Nitrososarcosine	0	0	1	0	1
o-Nitrotoluene	1	0	1	0	1
Norethisterone	0	0	0	0	1
Ochratoxin A	0	0	0	0	1
4,4′-Oxydianiline	0	0	0	0	1
Oxymetholone	0	0	0	0	1
Pentachlorophenol	1	1	1	0	1
Phenacetin	0	1	1	0	1
Phenazopyridine hydrochloride	0	1	0	0	1
Phenolphthalein	1	0	0	0	1
Phenoxybenzamine hydrochloride	0	0	0	0	1
Phenytoin	1	1	0	0	1
Polybrominated biphenyls	1	1	1	0	1
Polychlorinated biphenyls	1	1	1	0	1
Procarbazine and its hydrochloride	0	0	1	0	1
Progesterone	0	0	0	0	1
1,3-Propane sultone	1	0	1	0	1
β-Propiolactone	0	0	0	0	1
Propylene oxide; 1,2-Epoxypropane	1	1	0	1	1
Propylthiouracil	0	0	0	0	1
Reserpine	0	0	0	0	1
Riddelliine	0	0	0	0	1
Safrole	1	1	0	0	1
Selenium sulfide	0	1	0	0	1
Silica, crystalline (respirable size)	1	1	1	0	1
Soots	0	0	0	0	1
Strong inorganic acid mists containing sulfuric acid	0	0	1	0	1
Styrene	1	1	1	1	1
Styrene-7,8-oxide	0	0	1	0	1
Sulfallate	0	1	0	0	1
Tamoxifen	0	0	1	0	1
Tetrachloroethylene	1	1	1	1	1
Tetrafluoroethylene	1	0	1	0	1
Tetranitromethane	1	1	0	0	1
Thioacetamide	1	1	0	0	1
4,4′-Thiodianiline	1	1	0	0	1
Thiourea	0	0	0	0	1
Thorium dioxide	0	1	0	0	1
Tobacco, smokeless	0	0	1	0	1
Tobacco smoking	0	0	1	0	1
Toluene diisocyanates	0	0	0	0	1
o-Toluidine	1	1	1	1	1
Toxaphene	1	1	0	0	1
2,4,6-Trichlorophenol	1	1	0	0	1
1,2,3-Trichloropropane; Trichloropropane	1	0	1	0	1
Tris(2,3-dibromopropyl) phosphate	1	0	1	0	1
Ultraviolet radiation A	0	0	1	0	1
Ultraviolet radiation B	0	0	1	0	1
Ultraviolet radiation C	0	0	1	0	1
Vinyl bromide; Bromoethylene	0	1	1	1	1
Vinyl chloride	1	1	1	1	1
4-Vinyl-1-cyclohexene diepoxide	0	0	0	0	1
Vinyl fluoride	1	0	1	0	1
Wood dust	0	0	1	0	1
Arsenic acid	0	1	0	1	0
Arsenic bromide	0	1	0	0	0
Arsenic disulfide	0	1	0	0	0
Arsenic iodide	0	1	0	0	0
Arsenic pentoxide	0	1	0	0	0
Arsenic trichloride	0	1	0	0	0
Arsenic trioxide	0	1	0	0	0
Arsine	0	1	0	0	0
Barium chromate	0	1	0	0	0
Benzal chloride	0	1	0	0	0
Benzidine, dyes metabolized to	0	0	1	0	0
Benzo[j]fluoranthene	0	1	0	0	0
Benzoic trichloride	1	0	0	0	0
Benzoyl chloride	0	1	0	0	0
Beryl	0	1	0	0	0
Beryllium carbonate	0	1	0	0	0
Beryllium fluoride	0	1	0	0	0
Beryllium hydroxide	0	1	0	0	0
Beryllium nitrate	0	1	0	0	0
Beryllium oxide	0	1	0	0	0
Beryllium sulfate	0	1	0	0	0
Betel quid with tobacco	0	0	1	0	0
Betel quid without tobacco	0	0	1	0	0
Biomass fuel (primarily wood), indoor emissions from household combustion of	0	0	1	0	0
Bischloroethyl nitrosourea (BCNU)	0	0	1	0	0
Bitumens, occupational exposure to oxidized bitumens and their emissions during roofing	0	0	1	0	0
Bromoform	0	1	0	0	0
1,4-Butanediol Dimethanesulfonate; Busulfan	0	0	1	0	1
Cadmium acetate	0	1	0	0	0
Cadmium bromide	0	1	0	0	0
Cadmium carbonate	0	1	0	0	0
Cadmium hydroxide	0	1	0	0	0
Cadmium nitrate	0	1	0	0	0
Cadmium oxide	0	1	0	0	0
Cadmium stearate	0	1	0	0	0
Cadmium sulfate	0	1	0	0	0
Cadmium sulfide	0	1	0	0	0
Calcium arsenate	0	1	0	0	0
Calcium arsenite	0	1	0	0	0
Calcium chromate	0	1	0	0	0
Carbon monoxide	0	0	0	1	0
Chlornaphazine	0	0	1	0	0
Chromic acid	0	1	0	0	0
Chrysene	0	1	0	0	0
C.I. Basic Red 9	0	0	1	0	0
C.I. Direct Black 38	1	0	0	0	0
C.I. Direct Blue 6	1	0	0	0	0
C.I. Direct Brown 95	1	0	0	0	0
C.I. Solvent Yellow 3	1	0	0	0	0
Cisplatin	0	0	1	0	0
Clonorchis sinensis (infection with)	0	0	1	0	0
Coal gasification	0	0	1	0	0
Coal-tar distillation	0	0	1	0	0
Coal, indoor emissions from household combustion of	0	0	1	0	0
Cobalt metal with tungsten carbide	0	0	1	0	0
Cobalt metal without tungsten carbide	0	0	1	0	0
Coke production	0	0	1	0	0
Copper acetoarsenite	0	1	0	0	0
Copper arsenite	0	1	0	0	0
Cyclosporine	0	0	1	0	0
Dibenz[a,h]acridine	0	1	0	0	0
Dibenz[a,h]anthracene	0	1	1	0	0
Dibenz[a,j]acridine	0	0	1	0	0
Dibenzo[a,l]pyrene	0	0	1	0	0
Dichlorobenzene (mixed isomers)	1	0	0	0	0
Dichlorobromomethane	1	0	0	0	0
Dihydrosafrole	0	0	1	0	0
Dinitrotoluene (technical grade)	0	0	1	0	0
Epstein-Barr virus	0	0	1	0	1
Estrogen therapy, postmenopausal	0	0	1	0	0
Estrogen-progestogen menopausal therapy (combined)	0	0	1	0	0
Estrogen-progestogen oral contraceptives (combined)	0	0	1	0	0
Ethanol in alcoholic beverages	0	0	1	0	0
Ethylene dibromide	1	1	1	1	0
Ethylenimine	1	0	0	0	0
Etoposide	0	0	1	0	0
Etoposide in combination with cisplatin and bleomycin	0	0	1	0	0
Firefighter (occupational exposure as a)	0	0	1	0	0
Fission products, including strontium-90	0	0	1	0	0
Fluoro-edenite fibrous amphibole	0	0	1	0	0
Frying, emissions from high-temperature	0	0	1	0	0
Glycidyl methacrylate	0	0	1	0	0
Glyphosate	0	0	1	0	0
Haematite mining (underground)	0	0	1	0	0
Hairdresser or barber (occupational exposure as a)	0	0	1	0	0
Halogenated organic solvents	0	0	1	0	0
Hardwood dusts	0	0	0	1	0
Helicobacter pylori (infection with)	0	0	1	0	1
Hepatitis B virus (chronic infection with)	0	0	1	0	1
Hepatitis C virus (chronic infection with)	0	0	1	0	1
Human immunodeficiency virus type 1 (infection with)	0	0	1	0	1
Human papillomavirus (HPV) type 16	0	0	1	0	1
Human papillomavirus (HPV) type 18	0	0	1	0	1
Human papillomavirus (HPV) type 31	0	0	1	0	0
Human papillomavirus (HPV) type 33	0	0	1	0	0
Human papillomavirus (HPV) type 35	0	0	1	0	0
Human papillomavirus (HPV) type 39	0	0	1	0	0
Human papillomavirus (HPV) type 45	0	0	1	0	0
Human papillomavirus (HPV) type 51	0	0	1	0	0
Human papillomavirus (HPV) type 52	0	0	1	0	0
Human papillomavirus (HPV) type 56	0	0	1	0	0
Human papillomavirus (HPV) type 58	0	0	1	0	0
Human papillomavirus (HPV) type 59	0	0	1	0	0
Human papillomavirus (HPV) type 68	0	0	1	0	0
Human T-cell lymphotropic virus type I	0	0	1	0	1
Hydrazine sulfate (1:1)	1	0	0	0	0
Indium phosphide	0	0	1	0	0
Inorganic lead compounds	0	0	1	1	0
Ionizing radiation (all types)	0	0	1	0	1
IQ (2-Amino-3-methylimidazo[4,5-f]quinoline)	0	0	1	0	1
Iron and steel founding (occupational exposure during)	0	0	1	0	0
Isopropyl alcohol manufacture using strong acids	0	0	1	0	0
Lead cyanide	0	1	0	0	0
Lead dioxide	0	1	0	0	0
Lead fluoborate	0	1	0	0	0
Lead fluoride	0	1	0	0	0
Lead iodide	0	1	0	0	0
Lead nitrate	0	1	0	0	0
Lead phosphate	0	1	0	0	0
Lead stearate	0	1	0	0	0
Lead subacetate	0	1	0	0	0
Lead sulfide	0	1	0	0	0
Lead sulphate	0	1	0	0	0
Lead thiocyanate	0	1	0	0	0
Leather dust	0	0	1	0	0
Lithium chromate	0	1	0	0	0
Magenta production	0	0	1	0	0
Malaria (caused by infection with Plasmodium falciparum in holoendemic areas)	0	0	1	0	0
Malathion	1	0	1	0	0
Mercury and divalent inorganic mercury compounds	0	0	0	1	0
Mineral oils used before in internal combustion engines	0	0	0	1	0
MOPP and other combined chemotherapy including alkylating agents	0	0	1	0	0
N,N-Dimethylacetamide	0	0	0	1	0
N,N-Dimethylformamide	1	0	1	1	0
Neutron radiation	0	0	1	0	1
Nickel ammonium sulfate	0	1	0	0	0
Nickel carbonate	0	1	0	0	0
Nickel carbonyl	0	1	0	0	0
Nickel cyanide	0	1	0	0	0
Nickel hydroxide	0	1	0	0	0
Nickel nitrate	0	1	0	0	0
Nickel oxide	0	1	0	0	0
Nickel sulfate	0	1	0	0	0
Night shift work (as circadian disruption)	0	0	1	0	0
Nitrate or nitrite (ingested) under conditions that result in endogenous nitrosation	0	0	1	0	0
Nitrosamines	0	0	1	0	0
Non-arsenical insecticides (occupational exposures in spraying and application of)	0	0	1	0	0
o-Anisidine	0	0	1	0	0
Opisthorchis viverrini (infection with)	0	0	1	0	0
Opium consumption	0	0	1	0	0
Outdoor air pollution	0	0	1	0	0
Outdoor air pollution, particulate matter in	0	0	1	0	0
Painter (occupational exposure as a)	0	0	1	0	0
Petroleum refining (occupational exposures in)	0	0	1	0	0
Phenacetin, analgesic mixtures containing	0	0	1	0	1
Phosphorus-32, as phosphate	0	0	1	0	0
Pioglitazone	0	0	1	0	0
Plutonium	0	0	1	0	1
Polychlorinated biphenyls, dioxin-like	0	0	1	0	0
Polycyclic aromatic hydrocarbons mixtures	0	0	1	1	0
Potassium arsenate	0	1	0	0	0
Potassium arsenite	0	1	0	0	0
Potassium chromate	0	1	0	0	0
Processed meat (consumption of)	0	0	1	0	0
Radioiodines, including iodine-131	0	0	1	0	0
Radionuclides, alpha-particle-emitting, internally deposited	0	0	1	0	0
Radionuclides, beta-particle-emitting, internally deposited	0	0	1	0	0
Radium-224 and its decay products	0	0	1	0	0
Radium-226 and its decay products	0	0	1	0	0
Radium-228 and its decay products	0	0	1	0	0
Radon-222 and its decay products	0	0	1	0	1
Red meat (consumption of)	0	0	1	0	0
Refractory ceramic fibres	0	0	1	1	0
Respirable crystalline silica dust	0	0	1	1	0
Rubber manufacturing industry	0	0	1	0	0
Salted fish, Chinese-style	0	0	1	0	0
Salts of Arsenic Acid	0	0	0	1	0
Schistosoma haematobium (infection with)	0	0	1	0	0
Semustine [1-(2-Chloroethyl)-3-(4-methylcyclohexyl)-1-nitrosourea, Methyl-CCNU]	0	0	1	0	0
Shale oils	0	0	1	0	0
Silicon carbide whiskers	0	0	1	0	0
Silica, cristobalite	0	1	0	0	0
Silica, quartz	0	1	0	0	0
Silica, tridymite	0	1	0	0	0
Sodium arsenate	0	1	0	0	0
Sodium arsenite	0	1	0	0	0
Sodium cacodylate	0	1	0	0	0
Sodium chromate	0	1	0	0	0
Sodium dichromate	0	1	0	0	0
Sodium pentachlorophenate	1	0	0	0	0
Solar radiation	0	0	1	0	1
Soluble cobalt(II) salts	0	0	1	0	0
Soot (as found in occupational exposure of chimney sweeps)	0	0	1	0	1
Strontium arsenite	0	1	0	0	0
Strontium chromate	0	1	0	0	0
Sulfuric acid	0	1	0	0	0
Sulfur trioxide	0	1	0	0	0
Tetraethyl lead	0	1	0	0	0
Tetramethyl lead	0	1	0	0	0
Thorium-232 and its decay products	0	0	1	0	0
Tobacco smoke, second-hand	0	0	1	0	1
Tris(1-aziridinyl)-phosphine sulfide	0	1	0	0	0
Trivalent antimony	0	0	1	0	0
Ultraviolet radiation (various forms and sources)	0	0	1	0	1
Ethyl carbamate (Urethane)	1	0	1	0	1
Very hot beverages at above 65 °C (drinking)	0	0	1	0	0
Vinyl cyclohexene dioxide	0	1	0	0	1
Welding fumes	0	0	1	0	0
X- and Gamma-Radiation	0	0	1	0	1
Zinc arsenate	0	1	0	0	0
Zinc arsenite	0	1	0	0	0
Zinc chromate	0	1	0	0	0
Zinc potassium chromate	0	1	0	0	0
2-Acetylaminofluorene	0	0	0	0	1
o-Aminoazotoluene	0	0	0	0	1
2-Amino-3,4-dimethylimidazo[4,5-f]quinoline	0	0	0	0	1
2-Amino-3,8-dimethylimidazo[4,5-f]quinoxaline	0	0	0	0	1
2-Amino-3-methylimidazo[4,5-f]quinoline	0	0	0	0	1
2-Amino-1-methyl-6-phenylimidazo[4,5-b]pyridine	0	0	0	0	1
Amitrole	0	0	0	0	1
Benz[a]anthracene	0	0	0	0	1
Benzo[b]fluoranthene	0	0	0	0	1
Benzo[k]fluoranthene	0	0	0	0	1
Bromochloroacetic Acid	0	0	0	0	1
Bromodichloroacetic Acid	0	0	0	0	1
Chlorodibromoacetic Acid	0	0	0	0	1
3-Chloro-2-methylpropene	0	0	0	0	1
4-Chloro-o-phenylenediamine	0	0	0	0	1
p-Chloro-o-toluidine and Its Hydrochloride	0	0	0	0	1
p-Cresidine	0	0	0	0	1
7H-Dibenzo[c,g]carbazole	0	0	0	0	1
Dibenzo[a,e]pyrene	0	0	0	0	1
Dibenzo[a,h]pyrene	0	0	0	0	1
Dibenzo[a,i]pyrene	0	0	0	0	1
5-Methylchrysene	0	0	0	0	1
Mustard Gas	0	0	0	0	1
Streptozotocin	0	0	0	0	1
Tribromoacetic Acid	0	0	0	0	1
Acetaldehyde associated with consumption of alcoholic beverages	0	0	1	0	0
MOPP and other combined chemotherapy including alkylating agents	0	0	1	0	0
Polychlorinated biphenyls, dioxin-like, with a Toxicity Equivalency Factor (TEF) according to WHO (PCBs 77, 81, 105, 114, 118, 123, 126, 156, 157, 167, 169, 189)	0	0	1	0	0
Radioiodines, including iodine-131	0	0	1	0	0
Radionuclides, alpha-particle-emitting, internally deposited	0	0	1	0	0
Radionuclides, beta-particle-emitting, internally deposited	0	0	1	0	0
Ultraviolet radiation from welding	0	0	1	0	0
Ultraviolet-emitting tanning devices	0	0	1	0	0
